# Precision Grounding: Augmenting Large Language Models with Evidence-Based Databases for Trustworthy Genetic Variant Summarization

**DOI:** 10.1101/2025.06.09.25329279

**Authors:** Xinsong Du, Anna Nagy, Michael F. Oates, Yifei Wang, Xinyi Wang, Joseph M. Plasek, Samuel J. Aronson, Matthew S. Lebo, Li Zhou

## Abstract

**Backgrounds:** Accurate interpretation of genetic variants is critical for precision medicine. While large language models (LLMs) show promise for summarization, they are prone to hallucinations. In this study, we thus propose a novel approach named “precision grounding” that augments LLMs with a query tool that integrated evidence-based, variant-specific information to improve summarization accuracy.

**Methods:** Unlike traditional RAG methods that retrieve information via document embeddings from a vector database, precision grounding uses a domain-specific query tool to access evidence-based databases with unique identifiers. For variant summarization, we developed CATT (https://shorturl.at/pw81X), an open-source tool integrating ClinGen, ClinVar, and GenCC data. Users can query and retrieve curated evidence via Variation IDs to ground LLM outputs. We compared our approach to web grounding-based RAG using 50 expert-selected variants.

**Results:** GPT-4o was selected due to its good performance on our task during a pilot test. Using GPT-4o, we found our precision grounding approach outperformed web-search grounding, achieving significantly higher accuracy and completeness scores, which were based on a 5-point Likert-Scale of 4.76 (+0.74) and 4.94 (+0.84), respectively. Error analysis revealed that precision grounding reduced clinically significant hallucinations, such as incorrect pathogenicity classification and summarizing the wrong variant.

**Conclusion:** Precision grounding approach outperformed web-search grounding for genetic variant summarization. Our open-source tool, CATT, enables integration of curated, domain-specific knowledge and reduces hallucinations in LLM outputs.
