## Supplementary Table S3 and Table S4 for "Precision Grounding: Augmenting Large Language Models with Evidence-Based Databases for Trustworthy Genetic Variant Summarization"

### Sheet: Table S3
Table S3. Prompt and LLM Responses during LLM Selection Phase
Variant	Prompt	ChatGPT-4o + Web-Search Grounding	ChatGPT O1	Claude 3.5 Sonnet	DeepSeek R1
457630	Please summarize the following genetic variant as comprehensive as possible, and make the summary useful for a clinician: Variation ID: 457630 NM_001042492.3(NF1):c.3198-3C>T Examples: 1) Summarization for the variant with ID 562 NM_000140.5(FECH):c.315-48T>C: The NM_000140.5:c.315-48T>C variant in the FECH gene is a splice variant. The FECH gene has been definitively associated with autosomal re…	The NM_001042492.3(NF1):c.3198-3C>T variant is a single nucleotide change in the NF1 gene, specifically at position c.3198-3 in intron 25. This gene is associated with neurofibromatosis type 1 (NF1), an autosomal dominant disorder characterized by multiple café-au-lait spots, neurofibromas, and an increased risk of certain tumors. Clinical Significance: As of the latest evaluations, this variant …	NM_001042492.3(NF1):c.3198-3C>T (Variation ID: 457630) Gene/Disease Association The NF1 gene is definitively associated with autosomal dominant neurofibromatosis type 1 (NF1) according to ClinGen. NF1 is characterized by multiple café-au-lait macules, neurofibromas, Lisch nodules (iris hamartomas), and a predisposition to other tumors. Variant Type and Location This c.3198-3C>T change affects the…	Let me provide a comprehensive clinical summary of the NM_001042492.3(NF1):c.3198-3C>T variant: This variant is located in the NF1 gene, which is definitively associated with Neurofibromatosis Type 1 (NF1), an autosomal dominant disorder. The variant is a splice region variant occurring 3 bases upstream of exon 24 (c.3198-3C>T). In ClinVar (ID: 457630), this variant has been classified as Pathoge…	**Comprehensive Summary of Variant ID 457630: NM_001042492.3(NF1):c.3198-3C>T** **(For Clinical Use)** --- ### **1. Basic Variant Information** - **Gene**: *NF1* (neurofibromin 1), a tumor suppressor gene critical for regulating Ras signaling via its GTPase-activating protein (GAP) domain. - **Variant**: **c.3198-3C>T** (intronic splice acceptor variant, 3 nucleotides upstream of exon 3198). - **…
323645	Please summarize the following genetic variant as comprehensive as possible, and make the summary useful for a clinician: Variation ID: 323645 NM_001377265.1(MAPT):c.1630G>A (p.Ala544Thr) Example: 1) Summarization for the variant with ID 562 NM_000140.5(FECH):c.315-48T>C: The NM_000140.5:c.315-48T>C variant in the FECH gene is a splice variant. The FECH gene has been definitively associated with …	The NM_001377265.1(MAPT):c.1630G>A (p.Ala544Thr) variant in the MAPT gene results in the substitution of alanine with threonine at codon 544. The MAPT gene encodes the microtubule-associated protein tau, which is crucial for microtubule stabilization in neurons. Clinical Significance: This variant has been identified in individuals with neurodegenerative disorders, including frontotemporal dement…	NM_001377265.1(MAPT):c.1630G>A (p.Ala544Thr) Variant (Variation ID: 323645) Gene/Disease Association The MAPT gene encodes the microtubule-associated protein tau and has been definitively associated with several neurodegenerative disorders, most notably frontotemporal dementia (FTD), including autosomal dominant frontotemporal dementia with parkinsonism linked to chromosome 17 (FTDP-17). MAPT var…	The NM_001377265.1(MAPT):c.1630G>A (p.Ala544Thr) variant is located in the MAPT gene, which encodes the microtubule-associated protein tau. The MAPT gene has been definitively associated with several neurodegenerative disorders, including frontotemporal dementia (FTD), progressive supranuclear palsy (PSP), and other tauopathies. This missense variant results in the substitution of alanine with th…	### Comprehensive Clinical Summary for **NM_001377265.1(MAPT):c.1630G>A (p.Ala544Thr)** (Variation ID: 323645) --- #### **1. Variant Overview** - **Gene**: *MAPT* (microtubule-associated protein tau), critical for neuronal microtubule stability and implicated in neurodegenerative diseases . - **Variant Type**: Missense substitution (Alanine → Threonine at residue 544 in the longest isoform; equiv…
157939	Please summarize the following genetic variant as comprehensive as possible, and make the summary useful for a clinician: Variation ID: 157939 NM_000053.4(ATP7B):c.2605G>A (p.Gly869Arg) Example: 1) Summarization for the variant with ID 562 NM_000140.5(FECH):c.315-48T>C: The NM_000140.5:c.315-48T>C variant in the FECH gene is a splice variant. The FECH gene has been definitively associated with au…	The NM_000053.4(ATP7B):c.2605G>A (p.Gly869Arg) variant is a missense mutation in the ATP7B gene, which encodes a copper-transporting ATPase crucial for copper homeostasis. This gene is definitively associated with autosomal recessive Wilson disease, a disorder characterized by excessive copper accumulation in tissues, leading to hepatic and neurological symptoms. Clinical Significance: This varia…	Summary of NM_000053.4(ATP7B):c.2605G>A (p.Gly869Arg) (Variation ID: 157939) Gene/Disease Association The ATP7B gene is definitively associated with Wilson disease (autosomal recessive). This association has been well established in the literature and by expert panels (e.g., ClinGen). Variant Type and Location This variant is a missense change (Glycine to Arginine at codon 869) in the ATP7B gene.…	The NM_000053.4(ATP7B):c.2605G>A (p.Gly869Arg) variant occurs in the ATP7B gene, which is definitively associated with autosomal recessive Wilson disease, a disorder of copper metabolism. This missense variant results in a glycine to arginine amino acid substitution at position 869. In ClinVar, this variant has been classified as Pathogenic/Likely Pathogenic by multiple submitters. The variant af…	**Summary of NM_000053.4(ATP7B):c.2605G>A (p.Gly869Arg) for Clinical Use** ### **1. Gene and Disease Association** - **Gene**: *ATP7B* (OMIM: 606882), encoding a copper-transporting ATPase critical for hepatic copper excretion. Biallelic pathogenic variants cause **Wilson disease (WD)**, an autosomal recessive disorder characterized by copper accumulation, leading to hepatic, neurologic, and psyc…
5760	Please summarize the following genetic variant as comprehensive as possible, and make the summary useful for a clinician: Variation ID: 5760 NM_032551.5(KISS1R):c.1157G>C (p.Arg386Pro) Example: 1) Summarization for the variant with ID 562 NM_000140.5(FECH):c.315-48T>C: The NM_000140.5:c.315-48T>C variant in the FECH gene is a splice variant. The FECH gene has been definitively associated with aut…	The NM_032551.5(KISS1R):c.1157G>C (p.Arg386Pro) variant in the KISS1R gene results in a missense mutation, substituting arginine with proline at codon 386. The KISS1R gene encodes the KISS1 receptor, a G protein-coupled receptor integral to the regulation of endocrine function, particularly in the onset of puberty. GENECARDS Clinical Significance: This variant has been associated with central pre…	NM_032551.5(KISS1R):c.1157G>C (p.Arg386Pro), Variation ID: 5760 Variant Type and Location This variant is a single-nucleotide substitution (G>C) at position c.1157 in the KISS1R gene (also known as GPR54), resulting in an amino acid change from arginine to proline at codon 386 (p.Arg386Pro). Gene and Associated Condition KISS1R is implicated in the regulation of puberty onset and reproductive fun…	Let me provide a comprehensive clinical summary of this genetic variant: The NM_032551.5(KISS1R):c.1157G>C (p.Arg386Pro) variant occurs in the KISS1R gene (also known as GPR54), which encodes the kisspeptin receptor. The KISS1R gene plays a crucial role in pubertal development and reproductive function through the hypothalamic-pituitary-gonadal axis. This variant represents a missense change wher…	**Comprehensive Summary of Genetic Variant: NM_032551.5(KISS1R):c.1157G>C (p.Arg386Pro)** **1. Gene and Variant Overview** - **Gene**: *KISS1R* (Kisspeptin Receptor), also known as GPR54, regulates puberty onset and reproductive function via G protein-coupled signaling pathways . - **Variant**: c.1157G>C (p.Arg386Pro) is a missense mutation substituting arginine with proline at position 386 in th…
438635	Please summarize the following genetic variant as comprehensive as possible, and make the summary useful for a clinician: Variation ID: 438635 NM_023936.2(MRPS34):c.94C>T (p.Gln32Ter) Example: 1) Summarization for the variant with ID 562 NM_000140.5(FECH):c.315-48T>C: The NM_000140.5:c.315-48T>C variant in the FECH gene is a splice variant. The FECH gene has been definitively associated with auto…	The NM_023936.2(MRPS34):c.94C>T (p.Gln32Ter) variant, also known as Variation ID: 438635, introduces a premature stop codon at position 32 in the MRPS34 gene, likely resulting in a truncated or absent protein product. The MRPS34 gene encodes a component of the mitochondrial ribosome, essential for mitochondrial protein synthesis. In ClinVar, this variant has been submitted by multiple laboratorie…	NM_023936.2(MRPS34):c.94C>T (p.Gln32Ter), Variation ID: 438635 Variant Type and Predicted Effect This c.94C>T substitution in the MRPS34 gene results in a nonsense variant (p.Gln32Ter). Nonsense variants typically create a premature stop codon, which can lead to nonsense-mediated mRNA decay or result in a truncated protein product lacking normal function. Gene and Disease Association MRPS34 encod…	Let me provide a comprehensive clinical summary of this variant: The NM_023936.2(MRPS34):c.94C>T (p.Gln32Ter) variant is a nonsense mutation in the MRPS34 gene, which creates a premature stop codon at amino acid position 32. The MRPS34 gene encodes a mitochondrial ribosomal protein that is essential for proper mitochondrial protein synthesis. This nonsense variant would be expected to result in a…	**Summary of Genetic Variant: NM_023936.2(MRPS34):c.94C>T (p.Gln32Ter)** This variant is a **nonsense mutation** in the *MRPS34* gene, resulting in a premature stop codon at position 32 (p.Gln32Ter), leading to truncation of the MRPS34 protein. Below is a clinically focused summary: --- ### **1. Gene-Disease Association** - **Gene**: *MRPS34* (Mitochondrial Ribosomal Protein S34) encodes a protei…
402592	Please summarize the following genetic variant as comprehensive as possible, and make the summary useful for a clinician: Variation ID: 402592 NM_177438.3(DICER1):c.4206+9_4206+11del Example: 1) Summarization for the variant with ID 562 NM_000140.5(FECH):c.315-48T>C: The NM_000140.5:c.315-48T>C variant in the FECH gene is a splice variant. The FECH gene has been definitively associated with autos…	The NM_177438.3(DICER1):c.4206+9_4206+11del variant is a 3-base pair deletion located in intron 24 of the DICER1 gene. This gene is associated with DICER1 syndrome, an autosomal dominant disorder predisposing individuals to various tumors. However, this specific intronic variant is classified as benign or likely benign by multiple clinical laboratories, including Ambry Genetics and Invitae, with …	Summarization for the variant with ID 402592 NM_177438.3(DICER1):c.4206+9_4206+11del The NM_177438.3(DICER1):c.4206+9_4206+11del variant affects the DICER1 gene, which has been definitively associated with autosomal dominant DICER1 syndrome (OMIM #601200). DICER1 syndrome is characterized by an increased risk for a variety of tumors, including pleuropulmonary blastoma, cystic nephroma, ovarian se…	Let me help summarize the DICER1 variant for clinical use: The NM_177438.3:c.4206+9_4206+11del variant in the DICER1 gene is a 3-base pair deletion in the intronic region, occurring 9-11 nucleotides after exon 23. DICER1 is definitively associated with multiple conditions including DICER1 syndrome, which encompasses various tumors such as pleuropulmonary blastoma, cystic nephroma, and thyroid abn…	### Comprehensive Summary of NM_177438.3(DICER1):c.4206+9_4206+11del (ClinVar Accession: RCV001518950.2) **For Clinician Use** #### **1. Gene-Disease Association** - **Gene**: *DICER1* (OMIM: 606241) is critical for miRNA biogenesis and regulates cellular processes such as differentiation and apoptosis. - **Associated Conditions**: - Germline pathogenic *DICER1* variants cause **DICER1 syndrome**…
42454	Please summarize the following genetic variant as comprehensive as possible, and make the summary useful for a clinician: Variation ID: 42454 NM_000169.3(GLA):c.352C>T (p.Arg118Cys) Example: 1) Summarization for the variant with ID 562 NM_000140.5(FECH):c.315-48T>C: The NM_000140.5:c.315-48T>C variant in the FECH gene is a splice variant. The FECH gene has been definitively associated with autoso…	The NM_000169.3(GLA):c.352C>T (p.Arg118Cys) variant in the GLA gene results in a missense mutation, substituting arginine with cysteine at position 118 of the alpha-galactosidase A enzyme. The GLA gene is located on the X chromosome at Xq22.1 and is associated with Fabry disease, an X-linked lysosomal storage disorder. Clinical Significance: This variant has conflicting interpretations regarding …	NM_000169.3(GLA):c.352C>T (p.Arg118Cys) – Variation ID: 42454 Gene/Disease Association: The GLA gene encodes the enzyme alpha-galactosidase A, and loss-of-function variants are definitively associated with X-linked Fabry disease. This association has been well-established in the literature, recognized by ClinGen, and corroborated by multiple clinical and research groups. Variant Characteristics: …	The NM_000169.3:c.352C>T (p.Arg118Cys) variant in the GLA gene is a missense variant that results in an arginine to cysteine substitution at position 118. The GLA gene encodes α-galactosidase A and is definitively associated with X-linked Fabry disease. This variant has been extensively studied and has multiple submissions in ClinVar, with the majority classifying it as Likely Benign or Benign, t…	**Comprehensive Clinical Summary of NM_000169.3(GLA):c.352C>T (p.Arg118Cys) (Variation ID: 42454)** --- ### **1. Gene and Variant Overview** - **Gene**: *GLA* (galactosidase alpha), X-linked (Xq22.1), associated with **Fabry disease** (OMIM: 301500) and related disorders. - **Variant**: Missense variant (c.352C>T; p.Arg118Cys) affecting the α-galactosidase A enzyme. - **Inheritance**: X-linked re…
2298	Please summarize the following genetic variant as comprehensive as possible, and make the summary useful for a clinician: Variation ID: 2298 NM_005609.4(PYGM):c.148C>T (p.Arg50Ter) Example: 1) Summarization for the variant with ID 562 NM_000140.5(FECH):c.315-48T>C: The NM_000140.5:c.315-48T>C variant in the FECH gene is a splice variant. The FECH gene has been definitively associated with autosom…	The NM_005609.4(PYGM):c.148C>T (p.Arg50Ter) variant in the PYGM gene is a single nucleotide change resulting in a premature stop codon at position 50. This leads to truncated or absent myophosphorylase protein, causing loss of function. The PYGM gene is definitively associated with autosomal recessive glycogen storage disease type V (GSDV), also known as McArdle disease. ClinVar lists this varian…	NM_005609.4(PYGM):c.148C>T (p.Arg50Ter), Variation ID: 2298 Gene/Disease Association Gene: PYGM (muscle glycogen phosphorylase) Disease: Glycogen Storage Disease Type V (GSD V), also known as McArdle disease Mode of Inheritance: Autosomal recessive PYGM has a well-established (definitive) association with GSD V according to ClinGen and multiple clinical and research studies. Nature of the Variant…	Here's a comprehensive clinical summary of the variant NM_005609.4(PYGM):c.148C>T (p.Arg50Ter): The variant represents a nonsense mutation (C>T) in the PYGM gene, resulting in a premature stop codon at amino acid position 50 (Arginine to Stop codon). The PYGM gene encodes muscle glycogen phosphorylase, and pathogenic variants in this gene are associated with McArdle disease (Glycogen Storage Dise…	**Comprehensive Summary of Variation ID 2298: NM_005609.4(PYGM):c.148C>T (p.Arg50Ter)** ### **1. Genetic and Molecular Context** - **Gene**: *PYGM* (glycogen phosphorylase, muscle-associated), critical for glycogen breakdown in skeletal muscle. - **Variant Type**: Nonsense mutation (C>T substitution at position 148), introducing a premature stop codon (p.Arg50Ter), leading to a truncated protein.…
1027708	Please summarize the following genetic variant as comprehensive as possible, and make the summary useful for a clinician: Variation ID: 1027708 NM_138348.6(OTULIN):c.22C>T (p.Gln8Ter) Example: 1) Summarization for the variant with ID 562 NM_000140.5(FECH):c.315-48T>C: The NM_000140.5:c.315-48T>C variant in the FECH gene is a splice variant. The FECH gene has been definitively associated with auto…	The NM_138348.6(OTULIN):c.22C>T (p.Gln8Ter) variant is a single nucleotide change in the OTULIN gene, resulting in a premature stop codon at position 8 of the protein (p.Gln8Ter). This variant is classified as pathogenic according to the American College of Medical Genetics and Genomics (ACMG) guidelines. NCBI The OTULIN gene encodes a deubiquitinase enzyme that specifically removes linear ('Met-…	NM_138348.6(OTULIN):c.22C>T (p.Gln8Ter) – Variation ID: 1027708 Gene/Disease Association The OTULIN gene encodes the OTULIN protein (also known as FAM105B), an enzyme crucial for regulating inflammation by deubiquitinating linear (M1-linked) polyubiquitin chains. Pathogenic or loss-of-function variants in OTULIN have been associated with OTULIN-related autoinflammatory syndrome (ORAS), also known…	Let me provide a comprehensive clinical summary of this variant: The NM_138348.6:c.22C>T (p.Gln8Ter) variant in the OTULIN gene is a nonsense variant that creates a premature stop codon at amino acid position 8. OTULIN (also known as FAM105B) is a deubiquitinase enzyme that plays a critical role in regulating inflammation by removing linear ubiquitin chains. This variant is associated with OTULIN…	**Comprehensive Summary of Variant ID 1027708: NM_138348.6(OTULIN):c.22C>T (p.Gln8Ter)** ### **1. Variant Overview** - **Variant Type**: Nonsense mutation (c.22C>T) leading to a premature stop codon (p.Gln8Ter) in exon 1 of the *OTULIN* gene. This results in a truncated protein, likely causing loss-of-function (LoF) due to early termination. - **ClinVar Classification**: Pathogenic (1 submission,…
8431	Please summarize the following genetic variant as comprehensive as possible, and make the summary useful for a clinician: Variation ID: 8431 NM_000304.4(PMP22):c.353C>T (p.Thr118Met) Examples: 1) Summarization for the variant with ID 562 NM_000140.5(FECH):c.315-48T>C: The NM_000140.5:c.315-48T>C variant in the FECH gene is a splice variant. The FECH gene has been definitively associated with auto…	The NM_000304.4(PMP22):c.353C>T (p.Thr118Met) variant in the PMP22 gene results in a threonine-to-methionine substitution at codon 118. This missense variant has been studied in the context of peripheral neuropathies, particularly Charcot-Marie-Tooth disease type 1A (CMT1A) and hereditary neuropathy with liability to pressure palsies (HNPP). **Clinical Significance:** The clinical implications of…	**NM_000304.4(PMP22):c.353C>T (p.Thr118Met) – Summary for Clinicians** **Gene/Disease Association** - The *PMP22* (peripheral myelin protein 22) gene is definitively associated with several hereditary neuropathies, most notably Charcot-Marie-Tooth disease type 1A (CMT1A) and Hereditary Neuropathy with Liability to Pressure Palsies (HNPP). These conditions can follow autosomal dominant inheritance…	The NM_000304.4:c.353C>T (p.Thr118Met) variant in the PMP22 gene results in a threonine to methionine substitution at position 118. The PMP22 gene is definitively associated with several neuropathy phenotypes, including Hereditary Neuropathy with Liability to Pressure Palsies (HNPP) and Charcot-Marie-Tooth Disease Type 1A (CMT1A). This variant has conflicting interpretations in ClinVar based on m…	(Due to technical issues, the search service is temporarily unavailable.) **Summary for Variation ID 8431: NM_000304.4(PMP22):c.353C>T (p.Thr118Met)** The **NM_000304.4:c.353C>T (p.Thr118Met)** variant in the **PMP22 gene** is a **missense variant** substituting threonine with methionine at codon 118. The PMP22 gene is definitively associated with **autosomal dominant Charcot-Marie-Tooth disease …

### Sheet: Table S4
Table S3. Evaluation Results during The LLM Selection Phase.
Variant	Accuracy				Completeness
	CPT-4o + Web Search-Based Grounding	O1	Claude 3.5 Sonnet	DeepSeek R1	CPT-4o + Web Search-Based Grounding	O1	Claude 3.5 Sonnet	DeepSeek R1
457630	5/5, didn't find any inaccuracies	1/5 - said that the variant was pathogenic, but it is VUS/Benign	1/5 - said variant was pathogenic	3/5 - said there was only 1 clinvar entry but there are 3	3/5	3/5	3/5	5/5
323645	5/5, no inaccuracies	2/5	3/5, says "primarily Uncertain Significance", however there was only 1 VUS, 2 LB	5/5	3/5	3/5	2/5	5/5
157939	5/5, no inaccuracies	5/5	3/5, some confusing language about only testing if het state	4/5	4/5 - missing a few things like acmg codes	4/5 - didn't mention	3/5	4/5
5760	5/5 (though one weird sentence about additional factors influencing pathogenicity)	3/5 (very vague to the point of being inaccurate)	4/5 (said that the classifications "lean towards Likely Pathogenic" which is a bit overstepping	3/5 - overstates pathogenicity	4/5	4/5	4/5	5/5
438635	2/5, said this was VUS when all were LP/P	4/5 - very minor saying that it is rare in gnomAD, but that is a hallucination	5/5	4/5 - one small overstatement that this is considered disease causing in affected patients	4/5	3/5 - did not include any information about lab submissions in ClinVar	3/5 - did not include information from CliNVar	5/5
402592	5/5	2/5	2/5	5/5	5/5	3/5	2/5	5/5
42454	5/5	5/5 - 1 small wording weirdness on saying low frequency in gnomAD	3/5 - said that majority were LB when majority are actually VUS	3/5 - said there were two LP, but only 1, also said that cardiac assessments are recommended for VUS	5/5	5/5	4/5	5/5
2298	5/5	5/5	5/5	5/5	4/5 - missing information about the disease	5/5	5/5	5/5
1027708	5/5	5/5	5/5	5/5	4/5	5/5	3/5	5/5
8431	5/5 - perfect summary, did a great job dealing with nuance	3/5 - said multiple things that were not correct, but didn't affect interpretation	4/5, mostly right, but halluciated acmg codes	2/5 - said multiple things that were not correct, but didn't affect interpretation (ex. Gnomad frequency, applied both BP4 and PP3). Also said "This variant has moderate evidence for pathogenicity" which is not correct	5/5	5/5	4/5 - could have had more disease info such as inheritance pattern	4/5
